# Genetic and environmental risk factors for intracranial aneurysm and subarachnoid haemorrhage among patients with Autosomal Dominant Polycystic Kidney Disease

**DOI:** 10.64898/2026.08.07.26359892

**Authors:** Lea Urpa, Shohdan Osman, Tomas Visser, Omid Sadeghi Alavijeh, Ashwini Shanmugam, Winston Fung, Elhussein Elhassan, Omri Teltsh, Aleksanteri Asikainen, Edmund Gilbert, Gianpiero L. Cavalleri, Kuruvilla Sebastian, Shane Lavin, Rodosthenis S. Rodosthenous, Karol Estrada, Rahul Raj, Aarno Palotie, Teemu Niiranen, Umberto Simola, Juha Martola, Mohsen Javadpour, Patrick Nicholson, Mikka Korja, Daniel P. Gale, Patrik Finne, Peter J. Conlon, Daniel Gordin

## Abstract

Intracranial aneurysms (IA) and their rupture (subarachnoid haemorrhage, SAH) are a rare but serious complication of autosomal dominant polycystic kidney disease (ADPKD). Both genetic and environmental risk factors contribute to the pathogenesis of IA and SAH, but specific information on risk factors in the ADPKD population are limited and international clinical guidelines mainly recommend screening for ADPKD patients with a family history of IA or SAH. We assessed the associations of monogenic variants, polygenic risk, and clinical factors with the diagnosis of IA or SAH in 2,200 adult ADPKD patients from three cohorts: the Irish Kidney Gene Project (IKGP, n=475), FinnGen (n=826), and Genomics England (GEL, n=899). Polygenic risk scores (PRS) for IA, hypertension, and smoking intensity were derived from previously published GWAS summary statistics and additionally conditioned using mtCOJO to account for their genetic correlation. IA or SAH was diagnosed in 158 of 2,200 patients (7.2%; mean age at diagnosis 51.1 years). Female sex (HR 2.21, 95% CI 1.50-3.25, p=6.52×10^−5^) and smoking (HR 2.06, 95% CI 1.43-2.96, p=9.49 x10^−5^) were associated with IA or SAH in univariate Cox proportional hazards models, while diabetes was protective (HR 0.39, 95% CI 0.22-0.70, p=1.37×10^−3^). Monogenic variant status was not found to associate with increased risk of IA or SAH. Polygenic score for IA was associated with increased risk of IA or SAH, with a 1 standard deviation increase in PRS associated with a pooled hazard ratio (HR) of 1.30 (95% CI 1.09–1.57, p=4.66×10^−3^), and the association of the conditioned IA PRS remained in multivariate Cox proportional hazards models accounting for clinical factors and monogenic variants (HR 1.26, 95% CI 1.03–1.55, p=0.02). The addition of polygenic scores added significant prognostic information for IA or SAH beyond clinical risk factors in FinnGen (p=3.61×10⁻^3^) and GEL (p=8.84×10⁻^3^) but not in IKGP, as assessed by the likelihood ratio test. Overall, our study shows that the strongest risk factors for IA or SAH in ADPKD patients are smoking history, female sex, and polygenic risk for IA. Hypertension was not associated with IA (HR 0.50, 95% CI 0.24-1.00, p=0.051), likely due to the high prevalence of hypertension in this population across cohorts (69.6-85.3%). While family history may be considered a proxy of genetic risk, this study suggests that family history itself may be of limited utility in discriminating individuals with ADPKD at risk of IA or SAH.
