## Supplementary Data 1-2 for "Genetic and environmental risk factors for intracranial aneurysm and subarachnoid haemorrhage among patients with Autosomal Dominant Polycystic Kidney Disease"

### Sheet: SAH
Supplementary Data 1&2: Multiple instrumental variable Mendelian Randomisation analysis using SNPs associated with hypertension in the FinnGen cohort versus SNPs associated with subarachnoid haemorrhage
SNP	Chromosome	Position	SV Wald/ MV mode	Beta	se	p-value	OR (95% CI)
rs880315	1	10736809	Wald	0.3363	0.4055	0.4069	1.3998 (0.6322 – 3.0992)
rs11249244	1	25021220	Wald	0.5492	0.8671	0.5265	1.7318 (0.3165 – 9.4761)
rs12724052	1	26908191	Wald	-0.8267	0.9152	0.3664	0.4375 (0.0728 – 2.6305)
rs7412540	1	27507578	Wald	-0.1274	1.0827	0.9063	0.8804 (0.1054 – 7.3506)
rs11211570	1	47598380	Wald	1.1772	1.0839	0.2774	3.2454 (0.3878 – 27.1572)
rs17104522	1	48574751	Wald	-0.07107	1.1476	0.9506	0.9314 (0.0982 – 8.8307)
rs10888974	1	56482752	Wald	-0.1104	0.7942	0.8894	0.8954 (0.1888 – 4.2470)
rs509705	1	111797684	Wald	1.33	1.0712	0.2144	3.7812 (0.4632 – 30.8661)
rs10776752	1	112501706	Wald	1.3732	0.4914	0.0052	3.9481 (1.5069 – 10.3439)
rs77267109	1	115266818	Wald	0.8372	0.6191	0.1763	2.3100 (0.6864 – 7.7739)
rs9425304	1	172402011	Wald	-1.0137	1.2455	0.4157	0.3629 (0.0316 – 4.1680)
rs1410592	1	179551371	Wald	-1.329	1.1801	0.2601	0.2648 (0.0262 – 2.6750)
rs11804620	1	205163376	Wald	2.6337	1.3187	0.0458	13.9256 (1.0503 – 184.6334)
rs1317181	1	230737742	Wald	0.7559	0.5492	0.1687	2.1296 (0.7258 – 6.2480)
rs3738867	2	29209910	Wald	-0.5547	1.0876	0.61	0.5742 (0.0681 – 4.8400)
rs2311412	2	68783425	Wald	0.2153	1.0127	0.8316	1.2402 (0.1704 – 9.0275)
rs17174870	2	111907624	Wald	1.7647	1.0057	0.0793	5.8399 (0.8135 – 41.9225)
rs55944332	2	144969054	Wald	0.2586	0.8255	0.7541	1.2951 (0.2568 – 6.5308)
rs16867335	2	180594207	Wald	-0.59478	1.0431	0.5685	0.5517 (0.0714 – 4.2618)
rs7600720	2	182099087	Wald	-0.4681	0.983	0.6339	0.6262 (0.0912 – 4.3000)
rs16828714	2	187238749	Wald	-0.9191	1.123	0.4131	0.3989 (0.0442 – 3.6035)
rs17786667	2	206626087	Wald	-1.4179	1.1879	0.2327	0.2422 (0.0236 – 2.4856)
rs72948506	2	211753715	Wald	-1.2844	1.277	0.3145	0.2768 (0.0227 – 3.3821)
rs1515114	2	226233671	Wald	0.5194	0.8215	0.5272	1.6810 (0.3360 – 8.4110)
rs2819582	3	4470643	Wald	-0.0525	0.9872	0.9575	0.9488 (0.1371 – 6.5686)
rs1000010	3	11562645	Wald	1.3905	0.9606	0.1477	4.0168 (0.6112 – 26.3969)
rs4685218	3	14852633	Wald	1.1194	0.8754	0.201	3.0629 (0.5507 – 17.0347)
rs2643826	3	27521497	Wald	0.6046	0.6266	0.3346	1.8306 (0.5361 – 6.2508)
rs6795376	3	158496682	Wald	1.1407	0.8932	0.2016	3.1288 (0.5433 – 18.0189)
rs6808266	3	168869411	Wald	0.5526	0.79	0.4843	1.7377 (0.3694 – 8.1748)
rs10804833	3	169455882	Wald	0.4452	0.9787	0.6492	1.5607 (0.2292 – 10.6276)
rs16860471	3	186129652	Wald	1.68454	1.00817	0.0947	5.3900 (0.7472 – 38.8831)
rs2702565	4	15076860	Wald	-0.2833	1.2085	0.8147	0.7533 (0.0705 – 8.0485)
rs2291434	4	38385623	Wald	2.1443	0.997	0.0315	8.5359 (1.2093 – 60.2492)
rs55893990	4	55633053	Wald	0.379	1.0974	0.7298	1.4609 (0.1700 – 12.5530)
rs12509595	4	80261400	Wald	1.63	0.3299	7.8e-07	5.1041 (2.6734 – 9.7447)
rs17010957	4	85798012	Wald	-0.56757	0.77606	0.4646	0.5669 (0.1239 – 2.5948)
rs1879053	4	110475792	Wald	0.6412	0.758	0.3976	1.8988 (0.4298 – 8.3891)
rs4833805	4	122058881	Wald	1.0933	1.21	0.3662	2.9840 (0.2785 – 31.9717)
rs1836039	4	123785315	Wald	-0.6247	0.9263	0.5	0.5354 (0.0871 – 3.2900)
rs4690777	4	143188382	Wald	1.6954	0.8193	0.0385	5.4490 (1.0938 – 27.1456)
rs6537481	4	147474942	Wald	-2.8385	0.9538	0.0029	0.0585 (0.0090 – 0.3794)
rs4691670	4	155482095	Wald	-1.3551	0.8949	0.13	0.2579 (0.0446 – 1.4901)
rs72689147	4	155718736	Wald	1.3984	0.5675	0.0137	4.0487 (1.3313 – 12.3129)
rs60776549	5	3714531	Wald	0.5244	0.8847	0.5534	1.6894 (0.2983 – 9.5679)
rs12656497	5	32831833	Wald	0.2095	0.5349	0.6953	1.2331 (0.4322 – 3.5180)
rs12187571	5	65827977	Wald	0.0735	0.7717	0.9241	1.0763 (0.2372 – 4.8844)
rs3857275	5	67019708	Wald	0.0982	0.9763	0.9199	1.1032 (0.1628 – 7.4768)
rs10050467	5	78550860	Wald	3.9541	1.085	0.0003	52.1513 (6.2189 – 437.3390)
rs1819074	5	91066193	Wald	1.1869	0.9916	0.2313	3.2770 (0.4692 – 22.8851)
rs10077410	5	123115076	Wald	1.8781	0.8291	0.0235	6.5408 (1.2878 – 33.2201)
rs6860901	5	128536057	Wald	1.6372	0.5072	0.0012	5.1409 (1.9025 – 13.8915)
rs3798104	5	133198329	Wald	0.5387	1.0373	0.6036	1.7138 (0.2244 – 13.0901)
rs9763488	5	148504863	Wald	1.408	0.8466	0.0963	4.0879 (0.7778 – 21.4863)
rs113700836	5	157967495	Wald	0.2286	0.856	0.7894	1.2568 (0.2348 – 6.7278)
rs4565196	5	158500976	Wald	-0.579	0.9728	0.5517	0.5605 (0.0833 – 3.7725)
rs9396569	6	15168043	Wald	0.5308	1.2966	0.6823	1.7003 (0.1339 – 21.5890)
rs6901866	6	43292922	Wald	1.2344	0.6317	0.0507	3.4363 (0.9962 – 11.8534)
rs6927317	6	51551109	Wald	-0.2395	0.8311	0.7732	0.7870 (0.1544 – 4.0124)
rs1413969	6	79081265	Wald	0.6683	0.7449	0.3696	1.9510 (0.4531 – 8.4007)
rs9351008	6	84714008	Wald	0.8353	1.2325	0.498	2.3055 (0.2059 – 25.8181)
rs62426324	6	126821313	Wald	1.066	0.5206	0.0406	2.9039 (1.0467 – 8.0564)
rs9403120	6	139784366	Wald	-0.6778	1.3469	0.6148	0.5077 (0.0362 – 7.1146)
rs76194939	6	143982003	Wald	0.9095	1.1632	0.4343	2.4830 (0.2540 – 24.2723)
rs57234495	7	1866830	Wald	1.557	0.9815	0.1127	4.7447 (0.6929 – 32.4874)
rs4724960	7	7201668	Wald	-0.3153	0.8091	0.6968	0.7296 (0.1494 – 3.5626)
rs11563582	7	27312031	Wald	0.5173	0.6252	0.408	1.6774 (0.4926 – 5.7127)
rs472660	7	99862484	Wald	-0.3418	0.9321	0.7138	0.7105 (0.1143 – 4.4150)
rs17477177	7	106771412	Wald	0.3269	0.7257	0.6524	1.3866 (0.3344 – 5.7505)
rs10261050	7	114697597	Wald	0.2826	1.145	0.8051	1.3265 (0.1406 – 12.5126)
rs161338	7	137368912	Wald	0.1507	1.1693	0.8975	1.1626 (0.1175 – 11.5025)
rs7813760	8	15518821	Wald	-0.7806	0.804	0.3316	0.4581 (0.0948 – 2.2148)
rs10086575	8	26030594	Wald	1.1952	0.8011	0.1357	3.3043 (0.6873 – 15.8849)
rs2725366	8	30970859	Wald	0.1429	0.9307	0.8779	1.1537 (0.1861 – 7.1502)
rs2977324	8	75804502	Wald	0.7216	1.0193	0.479	2.0578 (0.2791 – 15.1731)
rs6986186	8	76839799	Wald	2.5134	1.2704	0.0479	12.3465 (1.0237 – 148.9010)
rs13252353	8	79674631	Wald	0.1627	1.2906	0.8997	1.1767 (0.0938 – 14.7650)
rs2515236	8	94922679	Wald	0.7023	0.8629	0.4157	2.0184 (0.3719 – 10.9531)
rs35783704	8	104954030	Wald	-0.7803	0.6822	0.2527	0.4583 (0.1203 – 1.7450)
rs11785859	8	128366357	Wald	1.1913	1.0185	0.2421	3.2912 (0.4471 – 24.2271)
rs628919	9	4099937	Wald	-0.027	0.9483	0.9773	0.9734 (0.1517 – 6.2449)
rs1330298	9	16755123	Wald	0.4525	0.9543	0.6354	1.5723 (0.2422 -10.2065)
rs1412834	9	22110132	Wald	4.9724	0.6587	4.4e-14	144.3742 (36.6990 – 525.0490)
rs67227401	9	35915060	Wald	1.8293	0.9163	0.0459	6.2292 (1.0339 – 37.5313)
rs34940152	9	79332708	Wald	0.5318	1.3648	0.6968	1.7020 (0.1173 – 24.7011)
rs1888693	10	18151515	Wald	1.7468	0.6874	0.011	5.7363 (1.4912 – 22.0661)
rs7070847	10	18437125	Wald	0.6228	0.8052	0.4392	1.8642 (0.3847 – 9.0345)
rs57541197	10	61751548	Wald	1.5054	0.601	0.0122	4.5058 (1.3875 – 14.6324)
rs1848797	10	62793174	Wald	-1.9525	0.7926	0.0138	0.1419 (0.0300 – 0.6710)
rs35506078	10	63450792	Wald	0.0676	1.1147	0.9517	1.0699 (0.1204 – 9.5098)
rs3740051	10	67884201	Wald	0.8963	1.3305	0.5005	2.4506 (0.1806 – 33.2497)
rs117070966	10	86929443	Wald	0.7051	1.2407	0.5698	2.0241 (0.1779 – 23.0321)
rs7898224	10	103756892	Wald	0.2053	0.8732	0.8141	1.2279 (0.2218 – 6.7982)
rs12771120	10	105691244	Wald	1.5562	0.8366	0.0629	4.7405 (0.9199 – 24.4298)
rs2782980	10	114021768	Wald	0.9301	0.507	0.0666	2.5347 (0.9383 – 6.8470)
rs3781412	10	125026585	Wald	1.1647	1.1361	0.3053	3.2048 (0.3457 – 29.7061)
rs11015994	10	127984035	Wald	0.427	1.0074	0.6717	1.5327 (0.2128 – 11.0403)
rs35271178	11	17389473	Wald	-1.0121	1.0812	0.3492	0.3634 (0.0437 – 3.0255)
rs11029864	11	27199522	Wald	-1.6478	0.9526	0.0837	0.1925 (0.0297 – 1.2452)
rs141878040	11	28390723	Wald	-0.5291	0.7402	0.4748	0.5892 (0.1381 – 2.5136)
rs7126322	11	32457420	Wald	1.3238	1.0577	0.2107	3.7577 (0.4727 – 29.8732)
rs7106223	11	57422975	Wald	-0.3735	0.8548	0.6621	0.6883 (0.1289 – 3.6765)
rs489574	11	65775268	Wald	1.4672	0.8911	0.0997	4.3369 (0.7563 – 24.8692)
rs10082676	11	99971003	Wald	0.8075	1.1305	0.4751	2.2423 (0.2446 – 20.5583)
rs604723	11	100739815	Wald	-0.3755	0.4732	0.4274	0.6869 (0.2717 – 1.7365)
rs483657	11	100994717	Wald	-0.8619	1.0916	0.4298	0.4224 (0.0497 – 3.5880)
rs665759	11	119922780	Wald	0.9208	0.9293	0.3218	2.5112 (0.4063 – 15.5221)
rs10846167	12	15363011	Wald	0.7291	0.9647	0.4498	2.0732 (0.3129 – 13.7359)
rs7967954	12	50279701	Wald	0.2174	0.644	0.7357	1.2429 (0.3517 – 4.3916)
rs754133	12	54025136	Wald	0.1756	0.5284	0.7397	1.1919 (0.4231 – 3.3577)
rs117703053	12	70158859	Wald	1.0597	0.8111	0.1914	2.8855 (0.5886 – 14.1460)
rs6538214	12	89995520	Wald	0.5108	1.1038	0.6435	1.6667 (0.1915 – 14.5033)
rs653178	12	111569952	Wald	-0.5848	0.4092	0.153	0.5572 (0.2499 – 1.2427)
rs6490021	12	115491115	Wald	1.0629	0.622	0.0875	2.8948 (0.8554 – 9.7967)
rs112914890	13	91324361	Wald	1.3179	1.3701	0.3361	3.7357 (0.2547 – 54.7831)
rs696	14	35401887	Wald	1.1748	1.0633	0.2692	3.2375 (0.4028 – 26.0194)
rs72727487	14	68500386	Wald	0.5279	1.0675	0.621	1.6953 (0.2092 – 13.7377)
rs8013475	14	68779316	Wald	-0.9906	0.977	0.3107	0.3714 (0.0547 – 2.5204)
rs10483863	14	74855624	Wald	-1.0088	1.1833	0.3939	0.3646 (0.0359 – 3.7078)
rs17692512	14	98065269	Wald	1.8556	1.1732	0.1137	6.3953 (0.6415 – 63.7538)
rs12911761	15	66651647	Wald	-1.037	1.06	0.3279	0.3545 (0.0444 – 2.8311)
rs1984442	15	67713674	Wald	0.9571	0.8267	0.247	2.6042 (0.5152 – 13.1647)
rs512943	15	73340528	Wald	0.6253	1.197	0.6014	1.8689 (0.1789 – 19.5211)
rs17807723	15	89480327	Wald	-0.6484	1.0715	0.5451	0.5229 (0.0640 – 4.2707)
rs74038450	15	91286867	Wald	0.4873	0.971	0.6157	1.6279 (0.2427 – 10.9175)
rs8056889	16	4853242	Wald	-0.1087	1.0837	0.9201	0.8970 (0.1072 – 7.5033)
rs45474499	16	66880589	Wald	0.5309	0.9593	0.5799	1.7005 (0.2594 – 11.1457)
rs7184596	16	75441794	Wald	-2.5034	1.1589	0.0308	0.0818 (0.0084 – 0.7929)
rs2966083	16	81482117	Wald	1.6571	1.0267	0.1065	5.2439 (0.7009 – 39.2311)
rs8045875	16	81569630	Wald	0.5178	0.8104	0.5228	1.6784 (0.3428 – 8.2167)
rs222852	17	7237287	Wald	0.7207	0.6856	0.2932	2.0558 (0.5363 – 7.8811)
rs1975821	17	18341500	Wald	-1.089	1.2614	0.3879	0.3366 (0.0284 – 3.9879)
rs11874	17	46939827	Wald	2.7289	0.7169	0.000141	15.3167 (3.7578 – 62.4312)
rs2257205	17	58370936	Wald	0.4606	0.9971	0.6442	1.5850 (0.2245 – 11.1888)
rs66794444	18	25313137	Wald	0.6463	1.0389	0.5339	1.9084 (0.2491 – 14.6227)
rs56407827	18	44599854	Wald	1.8794	1.0778	0.0812	6.5494 (0.7920 – 54.1589)
rs4599004	18	50613868	Wald	0.7964	0.8269	0.3355	2.2176 (0.4386 – 11.2132)
rs6108165	20	8643454	Wald	-0.4299	0.8514	0.6136	0.6506 (0.1226 – 3.4515)
rs62185661	20	10956332	Wald	-0.1588	0.6105	0.7948	0.8532 (0.2578 – 2.8232)
rs6029750	20	41633783	Wald	0.3101	1.1485	0.7871	1.3636 (0.1436 – 12.9513)
rs2823140	21	15206480	Wald	2.5827	1.0053	0.0102	13.2335 (1.8449 – 94.9225)
rs686364	21	30215475	Wald	-1.7907	1.0071	0.0754	0.1668 (0.0232 – 1.2010)
rs5752822	22	28870037	Wald	0.0138	0.7083	0.9845	1.0139 (0.2530 – 4.0634)
rs5994376	22	31167569	Wald	1.326	1.1267	0.2393	3.7659 (0.4138 – 34.2738)
rs4822242	22	42979433	Wald	0.1343	1.2247	0.9127	1.1438 (0.1037 – 12.6122)
			IVW	0.5587	0.0892	3.8e-10	1.7484 (1.4679 – 2.0825)
			Egger	0.9746	0.2713	0.00045	2.6501 (1.5571 – 4.5104)
			Weight median	0.5296	0.1135	3.04e-06	1.6983 (1.3597 – 2.1213)

### Sheet: IA
Multiple instrumental variable Mendelian Randomisation analysis using SNPs associated with hypertension in the FinnGen cohort versus SNPs associated with intracranial aneurysms
SNP	Chromosome	Position	SV Wald/ MV mode	Beta	se	p-value	OR (95% CI)
rs2493292	1	3412095	Wald	-0.1643	0.75	0.8267	0.8485 (0.1951 – 3.6907)
rs880315	1	10736809	Wald	0.2713	0.3488	0.4367	1.3116 (0.6621 – 2.5984)
rs11249244	1	25021220	Wald	0.6388	0.7746	0.4096	1.8942 (0.4150 – 8.6459)
rs12724052	1	26908191	Wald	0.1181	0.7634	0.8771	1.1253 (0.2520 – 5.0245)
rs7412540	1	27507578	Wald	0.0896	0.9056	0.9212	1.0937 (0.1854 – 6.4529)
rs2105028	1	43475681	Wald	-1.8906	0.9801	0.0537	0.1510 (0.0221 – 1.0308)
rs11211570	1	47598380	Wald	0.7715	0.9086	0.3958	2.1630 (0.3644 – 12.8380)
rs17104522	1	48574751	Wald	1.345	0.9291	0.1477	3.8382 (0.6212 – 23.7152)
rs10888974	1	56482752	Wald	1.102	0.6673	0.0987	3.0103 (0.8139 – 11.1338)
rs10922477	1	88677066	Wald	0.0365	0.8489	0.9657	1.0372 (0.1965 – 5.4754)
rs509705	1	111797684	Wald	0.7535	0.8681	0.3854	2.1244 (0.3875 – 11.6464)
rs10776752	1	112501706	Wald	0.8736	0.4141	0.0349	2.3956 (1.0640 - 5.3935)
rs77267109	1	115266818	Wald	0.5762	0.5354	0.2818	1.7793 (0.6230 – 5.0817)
rs9425304	1	172402011	Wald	-1.0333	1.0451	0.3228	0.3558 (0.0459 – 2.7595)
rs1410592	1	179551371	Wald	-0.7371	0.9902	0.4567	0.4785 (0.0687 – 3.3325)
rs11804620	1	205163376	Wald	1.392	1.1026	0.2068	4.0227 (0.4634 – 34.9181)
rs1317181	1	230737742	Wald	0.4698	0.4764	0.3241	1.5996 (0.6288 – 4.0693)
rs35784342	2	27161153	Wald	1.9214	0.7563	0.0111	6.8305 (1.5512 – 30.0777)
rs3738867	2	29209910	Wald	-0.7396	0.9486	0.4356	0.4773 (0.0744 – 3.0638)
rs2888854	2	43208318	Wald	-0.5297	0.7246	0.4648	0.5888 (0.1423 – 2.4363)
rs2311412	2	68783425	Wald	0.5343	0.8453	0.5273	1.7062 (0.3255 – 8.9444)
rs17174870	2	111907624	Wald	2.1811	0.8776	0.0129	8.8558 (1.5858 – 49.4561)
rs55944332	2	144969054	Wald	0.1765	0.6688	0.7918	1.1931 (0.3216 – 4.4258)
rs16867335	2	180594207	Wald	0.1913	0.8429	0.8205	1.2108 (0.2321 – 6.3172)
rs7600720	2	182099087	Wald	0.4359	0.7929	0.5824	1.5464 (0.3269 – 7.3150)
rs16828714	2	187238749	Wald	-1.0919	0.9433	0.2471	0.3356 (0.0528 – 2.1318)
rs17786667	2	206626087	Wald	-0.7319	0.9963	0.4626	0.4810 (0.0682 – 3.3902)
rs72948506	2	211753715	Wald	0.1184	1.0697	0.9118	1.1257 (0.1383 – 9.1618)
rs1515114	2	226233671	Wald	0.1192	0.689	0.8626	1.1267 (0.2919 – 4.3479)
rs2819582	3	4470643	Wald	0.2365	0.822	0.7736	1.2668 (0.2529 – 6.3447)
rs1000010	3	11562645	Wald	1.177	0.8064	0.1444	3.2447 (0.6679 – 15.7621)
rs4685218	3	14852633	Wald	1.4335	0.7301	0.0496	4.1932 (1.0025 – 17.5395)
rs2643826	3	27521497	Wald	0.7543	0.5248	0.1506	2.1261 (0.7601 – 5.9471)
rs9836592	3	53821056	Wald	-0.786	0.842	0.3505	0.4557 (0.0875 – 2.3731)
rs1532602	3	124906273	Wald	0.3757	1.1153	0.7362	1.4560 (0.1636 – 12.9559)
rs6795376	3	158496682	Wald	0.7358	0.7711	0.34	2.0872 (0.4604 – 9.4617)
rs6808266	3	168869411	Wald	-0.1511	0.6648	0.8202	0.8598 (0.2336 – 3.1644)
rs10804833	3	169455882	Wald	0.7703	0.8209	0.348	2.1605 (0.4323 – 10.7967)
rs16860471	3	186129652	Wald	0.7606	0.8116	0.3487	2.1396 (0.4360 – 10.5004)
rs2702565	4	15076860	Wald	-0.2795	1.0159	0.7832	0.7562 (0.1032 – 5.5386)
rs73249866	4	26794784	Wald	0.2276	0.8542	0.7899	1.2556 (0.2354 – 6.6983)
rs2291434	4	38385623	Wald	1.3326	0.8373	0.1115	3.7908 (0.7346 – 19.5626)
rs55893990	4	55633053	Wald	-0.5135	0.917	0.5755	0.5984 (0.0992 – 3.6106)
rs12509595	4	80261400	Wald	1.4345	0.2862	5.4e-07	4.1975 (2.3952 – 7.3559)
rs17010957	4	85798012	Wald	-0.7413	0.6313	0.2403	0.4765 (0.1383 – 1.6421)
rs12503104	4	108141354	Wald	1.584	1.0131	0.1179	4.8745 (0.6692 – 35.5045)
rs1879053	4	110475792	Wald	0.6746	0.6364	0.2892	1.9632 (0.5639 - 6.8348)
rs4833805	4	122058881	Wald	1.14	1.0155	0.2616	3.1266 (0.4273 – 22.8798)
rs1836039	4	123785315	Wald	-0.7562	0.7475	0.3118	0.4695 (0.1085 – 2.0320)
rs28695597	4	137537806	Wald	2.4046	1.0401	0.0208	11.0736 (1.4419 – 85.0432)
rs4690777	4	143188382	Wald	1.4085	0.6875	0.0405	4.0900 (1.0630 – 15.7367)
rs6537481	4	147474942	Wald	-2.9046	0.7986	0.0003	0.0548 (0.0114 – 0.2620)
rs4691670	4	155482095	Wald	-1.6563	0.75	0.0272	0.1909 (0.0439 – 0.8301)
rs72689147	4	155718736	Wald	0.8425	0.4748	0.076	2.3222 (0.9156 – 5.8895)
rs60776549	5	3714531	Wald	0.2635	0.7153	0.7126	1.3015 (0.3203 – 5.2884)
rs12656497	5	32831833	Wald	0.4497	0.4497	0.3173	1.5679 (0.6494 – 3.7853)
rs12187571	5	65827977	Wald	-0.6742	0.6407	0.2926	0.5095 (0.1451 – 1.7887)
rs3857275	5	67019708	Wald	-0.1767	0.7827	0.8214	0.8380 (0.1807 – 3.8862)
rs10050467	5	78550860	Wald	4.0196	0.9093	9.85e-06	55.6784 (9.3683 – 330.9117)
rs1819074	5	91066193	Wald	0.1773	0.8324	0.8313	1.1940 (0.2336 – 6.1025)
rs10077410	5	123115076	Wald	1.8258	0.7181	0.011	6.2079 (1.5193 – 25.3656)
rs6860901	5	128536057	Wald	1.2067	0.4391	0.006	3.3423 (1.4134 – 7.9032)
rs3798104	5	133198329	Wald	0.7862	0.8335	0.3456	2.1950 (0.4285 -11.2443)
rs9763488	5	148504863	Wald	1.7173	0.7325	0.0191	5.5693 (1.3251 – 23.4071)
rs113700836	5	157967495	Wald	0.3032	0.716	0.672	1.3542 (0.3328 -5.5102)
rs4565196	5	158500976	Wald	0.211	0.79	0.7894	1.2349 (0.2625 – 5.8086)
rs11134677	5	171152405	Wald	0.7266	0.932	0.4356	2.0680 (0.3328 – 12.8481)
rs10073078	5	173966701	Wald	-1.0304	1.0776	0.339	0.3569 (0.0432 – 2.9495)
rs9396569	6	15168043	Wald	0.0713	1.0986	0.9483	1.0739 (0.1247 – 9.2488)
rs6901866	6	43292922	Wald	0.8271	0.5465	0.1302	2.2866 (0.7834 – 6.6746)
rs6927317	6	51551109	Wald	0.5165	0.6724	0.4423	1.6762 (0.4487 – 6.2611)
rs6915002	6	54163271	Wald	1.5043	1.0168	0.139	4.5010 (0.6135 – 33.0230)
rs1413969	6	79081265	Wald	1.2647	0.6242	0.0428	3.5420 (1.0421 – 12.0394)
rs9351008	6	84714008	Wald	1.1583	1.0358	0.2634	3.1845 (0.74182 – 24.2499)
rs62426324	6	126821313	Wald	0.9702	0.438	0.0268	2.6384 (1.1182 – 6.2254)
rs9403120	6	139784366	Wald	-1.3052	1.1331	0.2494	0.2711 (0.0294 – 2.4987)
rs76194939	6	143982003	Wald	0.781	1.005	0.4371	2.1836 (0.3046 – 15.6553)
rs57234495	7	1866830	Wald	2.3154	0.8444	0.0061	10.1287 (1.9355 – 53.0050)
rs4724960	7	7201668	Wald	-0.3878	0.703	0.5812	0.6786 (0.1711 – 2.6917)
rs2699803	7	26383196	Wald	0.0697	0.7529	0.9263	1.0721 (0.2451 – 4.6892)
rs11563582	7	27312031	Wald	0.5481	0.5229	0.2945	1.7300 (0.6208 – 4.8209)
rs3936186	7	96244754	Wald	-0.8951	1.0698	0.4027	0.4086 (0.0502 – 3.3257)
rs472660	7	99862484	Wald	-0.9345	0.7771	0.2292	0.3928 (0.0856 – 1.8016)
rs77104475	7	103891464	Wald	0.2911	1.2695	0.8187	1.3379 (0.1111 – 16.1090)
rs17477177	7	106771412	Wald	0.535	0.6109	0.3811	1.7075 (0.5156 – 5.6546)
rs62483633	7	107236199	Wald	2.3166	1.1703	0.0478	10.1416 (1.0231 – 100.5274)
rs10261050	7	114697597	Wald	0.1138	0.9615	0.9058	1.1205 (0.1702 – 7.3764)
rs193686	7	116791373	Wald	0.6234	0.8182	0.4461	1.8653 (0.3752 – 9.2738)
rs56179563	7	130045757	Wald	1.3236	0.8814	0.1332	3.7570 (0.6677 – 21.1395)
rs161338	7	137368912	Wald	0.7246	0.9864	0.4626	2.0638 (0.2986 – 14.2666)
rs61383719	7	155953747	Wald	0.1519	1.0455	0.8845	1.1640 (0.1500 – 9.0348)
rs62494194	7	156519248	Wald	0.8888	0.9687	0.3589	2.4322 (0.3643 – 16.2392)
rs7813760	8	15518821	Wald	-0.7978	0.6958	0.2515	0.4503 (0.1151 – 1.7611)
rs10086575	8	26030594	Wald	1.0123	0.6955	0.1455	2.7520 (0.7041 – 10.7562)
rs2725366	8	30970859	Wald	0.4654	0.8044	0.5629	1.5926 (0.3291 – 7.7060)
rs2977324	8	75804502	Wald	0.5984	0.8539	0.4835	1.8191 (0.3412 – 9.6998)
rs6986186	8	76839799	Wald	1.5886	1.0765	0.14	4.8968 (0.5938 – 40.3832)
rs13252353	8	79674631	Wald	0.7266	1.0882	0.5043	2.0681 (0.2451 – 17.4515)
rs2515236	8	94922679	Wald	1.0099	0.7241	0.1631	2.7454 (0.6641 – 11.3489)
rs35783704	8	104954030	Wald	-0.4532	0.5919	0.4438	0.6356 (0.1992 – 2.0275)
rs11785859	8	128366357	Wald	0.8639	0.8548	0.3122	2.3724 (0.4442 – 12.6706)
rs76357261	8	140950982	Wald	-0.4025	1.2166	0.7407	0.6686 (0.0616 – 7.2570)
rs3802228	8	142910802	Wald	-0.2415	0.7698	0.7538	0.7855 (0.1737 – 3.5517)
rs628919	9	4099937	Wald	0.0439	0.7661	0.9543	1.0449 (0.2328 – 4.6900)
rs1330298	9	16755123	Wald	0.1566	0.8296	0.8502	1.1696 (0.2301 – 5.9458)
rs1412834	9	22110132	Wald	4.8878	0.5511	7.33e-19	132.6649 (45.0484 – 390.6903)
rs7874497	9	34547538	Wald	0.2391	0.6891	0.7286	1.2701 (0.3290 – 4.9024)
rs67227401	9	35915060	Wald	0.5604	0.7633	0.4628	1.7514 (0.3923 – 7.8184)
rs34940152	9	79332708	Wald	0.4925	1.1107	0.6575	1.6364 (0.1855 – 14.4329)
rs10217559	9	109989291	Wald	0.556	0.834	0.505	1.7437 (0.3400 – 8.9418)
rs10739995	9	133876227	Wald	-1.2805	0.8458	0.1301	0.2779 (0.0530 – 1.4584)
rs1888693	10	18151515	Wald	2.0026	0.5711	0.0005	7.4086 (2.4189 – 22.6906)
rs7070847	10	18437125	Wald	0.2385	0.6705	0.7221	1.2693 (0.3410 – 4.7244)
rs57541197	10	61751548	Wald	1.5646	0.5225	0.0028	4.7806 (1.7168 – 13.3122)
rs1848797	10	62793174	Wald	-0.9242	0.661	0.1621	0.3968 (0.1086 – 1.4498)
rs35506078	10	63450792	Wald	1.3072	0.9323	0.1609	3.6959 (0.5945 – 22.9765)
rs3740051	10	67884201	Wald	1.1718	1.1204	0.2956	3.2276 (0.3591 – 29.0126)
rs117070966	10	86929443	Wald	-0.7436	1.048	0.478	0.4754 (0.0609 – 3.7081)
rs7898224	10	103756892	Wald	-0.0794	0.7308	0.9135	0.9237 (0.2205 – 3.8691)
rs12771120	10	105691244	Wald	0.7781	0.6967	0.2641	2.1773 (0.5557 – 8.5303)
rs2782980	10	114021768	Wald	0.7958	0.4382	0.0694	2.2161 (0.9389 – 5.2310)
rs3781412	10	125026585	Wald	0.4787	0.9539	0.6158	1.6140 (0.2489 -10.4679)
rs11015994	10	127984035	Wald	0.0962	0.8751	0.9124	1.1010 (0.1981 – 6.1191)
rs151206594	11	4570784	Wald	2.2223	1.1707	0.0577	9.2288 (0.9303 – 91.5489)
rs35271178	11	17389473	Wald	-0.6736	0.9051	0.4567	0.5099 (0.0865 – 3.0051)
rs11029864	11	27199522	Wald	-1.0863	0.7721	0.1594	0.3375 (0.0743 – 1.5327)
rs141878040	11	28390723	Wald	-0.467	0.6408	0.4662	0.6269 (0.1785 – 2.2014)
rs7126322	11	32457420	Wald	0.4139	0.8869	0.6407	1.5127 (0.2659 – 8.6042)
rs7106223	11	57422975	Wald	-0.4813	0.7447	0.5181	0.6180 (0.1436 – 2.6600)
rs2583477	11	60086382	Wald	1.0929	0.9609	0.2554	2.9829 (0.4536 – 19.6157)
rs489574	11	65775268	Wald	1.5668	0.7457	0.0356	4.7911 (1.1109 – 20.6623)
rs10082676	11	99971003	Wald	1.5966	0.9506	0.093	4.9364 (0.7660 – 31.8139)
rs604723	11	100739815	Wald	-0.2088	0.3816	0.5842	0.8116 (0.3842 – 1.7144)
rs483657	11	100994717	Wald	-0.2173	0.9187	0.813	0.8047 (0.1329 – 4.8711)
rs665759	11	119922780	Wald	0.7298	0.7526	0.3322	2.0746 (0.4746 – 9.0689)
rs10846167	12	15363011	Wald	1.1228	0.8095	0.1654	3.0733 (0.6289 – 15.0201)
rs7967954	12	50279701	Wald	0.7507	0.5394	0.164	2.1184 (0.7360 – 6.0979)
rs1048565	12	53064805	Wald	0.4064	0.8546	0.6344	1.5014 (0.2812 – 8.0157)
rs754133	12	54025136	Wald	-0.0082	0.4431	0.9852	0.9918 (0.4162 – 2.3636)
rs941208	12	56589468	Wald	0.3184	1.0247	0.756	1.3749 (0.1845 – 10.2456)
rs117703053	12	70158859	Wald	0.9599	0.6766	0.156	2.6113 (0.6933 – 9.8351)
rs6538214	12	89995520	Wald	1.6325	0.9252	0.0777	5.1169 (0.8345 – 31.3744)
rs653178	12	111569952	Wald	-0.5193	0.3542	0.1425	0.5949 (0.2972 – 1.1910)
rs35429	12	115118062	Wald	0.0618	0.6053	0.9187	1.0638 (0.3248 – 3.4839)
rs6490021	12	115491115	Wald	0.5964	0.4984	0.2315	1.8156 (0.6835 – 4.8230)
rs73486474	12	132497066	Wald	0.7605	0.936	0.4165	2.1393 (0.3416 – 13.3972)
rs628137	13	21744572	Wald	1.0499	0.7367	0.1541	2.8575 (0.6744 -12.1073)
rs9508490	13	29545363	Wald	1.5842	0.8354	0.0579	4.8753 (0.9481 – 25.0689)
rs9527766	13	58159690	Wald	0.1746	1.1035	0.8743	1.1908 (0.1369 – 10.3558)
rs112914890	13	91324361	Wald	0.9943	1.1483	0.3865	2.7029 (0.2847 – 25.6613)
rs9590507	13	114292933	Wald	-0.4333	0.9227	0.6386	0.6484 (0.1063 – 3.9557)
rs696	14	35401887	Wald	0.6989	0.9183	0.4466	2.0116 (0.3326 – 12.1677)
rs957190	14	52923902	Wald	-0.5497	1.1145	0.6219	0.5771 (0.0649 – 5.1285)
rs72727487	14	68500386	Wald	0.9702	0.923	0.2932	2.6384 (0.4322 -16.1072)
rs8013475	14	68779316	Wald	-1.0447	0.8444	0.216	0.3518 (0.0672 – 1.8411)
rs10483863	14	74855624	Wald	-0.2314	0.9937	0.8159	0.7935 (0.1132 – 5.5637)
rs17692512	14	98065269	Wald	0.3741	0.9817	0.7031	1.4537 (0.2123 – 9.9557)
rs1136165	14	103521843	Wald	0.0443	0.7844	0.9549	1.0453 (0.2247 – 4.8639)
rs3101436	15	40995491	Wald	0.4616	0.7177	0.5202	1.5866 (0.3886 – 6.4773)
rs61746215	15	41877120	Wald	0.6613	1.5346	0.6665	1.9373 (0.0957 – 39.2206)
rs12911761	15	66651647	Wald	-1.4518	0.8855	0.1011	0.2342 (0.0413 – 1.3283)
rs1984442	15	67713674	Wald	0.9441	0.6937	0.1735	2.5705 (0.6599 – 10.0122)
rs512943	15	73340528	Wald	0.5087	1.008	0.6138	1.6631 (0.2306 – 11.9937)
rs17807723	15	89480327	Wald	-0.02	0.8963	0.9822	0.9802 (0.1692 – 5.6785)
rs74038450	15	91286867	Wald	0.621	0.8244	0.4512	1.8609 (0.3698 – 9.3638)
rs28399024	15	97827435	Wald	0.3819	0.9814	0.6972	1.4651 (0.2140 – 10.0299)
rs8056889	16	4853242	Wald	-0.235	0.9083	0.7959	0.7906 (0.1333 – 4.6898)
rs45474499	16	66880589	Wald	0.8205	0.7752	0.2899	2.2716 (0.4971 – 10.3811)
rs7184596	16	75441794	Wald	-2.71	0.9702	0.0052	0.0665 (0.0099 – 0.4456)
rs2966083	16	81482117	Wald	1.2607	0.861	0.1432	3.5278 (0.6525 – 19.0732)
rs8045875	16	81569630	Wald	0.6033	0.6809	0.3757	1.8281 (0.4813 – 6.9440)
rs11645355	16	89662919	Wald	0.2738	0.7431	0.7126	1.3149 (0.3064 – 5.6426)
rs57249154	17	1680121	Wald	-0.1636	1.1017	0.882	0.8491 (0.0980 – 7.3577)
rs222852	17	7237287	Wald	0.7075	0.5761	0.2194	2.0290 (0.6560 – 6.2755)
rs1975821	17	18341500	Wald	-0.3565	1.0537	0.7351	0.7001 (0.0888 – 5.5227)
rs548973	17	28529243	Wald	0.6776	1.0903	0.5343	1.9691 (0.2324 – 16.6866)
rs11874	17	46939827	Wald	2.1917	0.5987	0.0003	8.9501 (2.7681 – 28.9384)
rs11650158	17	48881846	Wald	0.5017	0.9799	0.6087	1.6515 (0.2420 – 11.2720)
rs2257205	17	58370936	Wald	0.5343	0.8853	0.5462	1.7063 (0.3009 – 9.6754)
rs1436138	17	77320798	Wald	-0.7743	0.7352	0.2923	0.4610 (0.1091 – 1.9477)
rs66794444	18	25313137	Wald	0.2743	0.8642	0.7509	1.3156 (0.2418 – 7.1574)
rs56407827	18	44599854	Wald	1.5247	0.8698	0.0796	4.5935 (0.8352 – 25.2643)
rs4599004	18	50613868	Wald	-0.208	0.7153	0.7712	0.8122 (0.1999 – 3.3000)
rs7236592	18	51276323	Wald	-0.7869	1.0576	0.4569	0.4553 (0.0573 – 3.6184)
rs1569372	19	11113815	Wald	-0.33	0.8799	0.7077	0.7189 (0.1281 – 4.0336)
rs78138759	19	21851172	Wald	0.3612	1.1672	0.757	1.4350 (0.1456 – 14.1383)
rs1030688	19	32110647	Wald	2.6749	1.1146	0.0164	14.5115 (1.6630 – 128.9564)
rs6108165	20	8643454	Wald	-0.522	0.709	0.4616	0.5933 (0.1478 – 2.3813)
rs62185661	20	10956332	Wald	-0.1248	0.5311	0.8143	0.8827 (0.3117 – 2.5000)
rs6029750	20	41633783	Wald	0.2897	0.9679	0.7647	1.3360 (0.2004 – 8.9060)
rs2823140	21	15206480	Wald	1.262	0.8475	0.1365	3.5324 (0.6709 – 18.5991)
rs686364	21	30215475	Wald	-0.919	0.8749	0.2936	0.3989 (0.0718 – 2.2163)
rs607398	21	43371011	Wald	0.5646	0.8074	0.4843	1.7588 (0.3614 – 8.5608)
rs1454651	21	43592595	Wald	1.2845	0.8214	0.1179	3.6130 (0.7222 – 18.0739)
rs5752822	22	28870037	Wald	0.3817	0.6119	0.5328	1.4648 (0.4415 – 4.8597)
rs5994376	22	31167569	Wald	1.7426	0.9492	0.0664	5.7123 (0.8889 – 36.7108)
rs4822242	22	42979433	Wald	0.2607	1.0271	0.7996	1.2979 (0.1733 – 9.7175)
			IVW	0.4832	0.0683	1.49e-12	1.6213 (1.4182 – 1.8536)
			Egger	0.6304	0.2207	0.00475	1.8783 (1.2188 – 2.8948)
			Weight median	0.4864	0.0798	1.11e-09	1.6265 (1.3909 – 1.9020)
