## Supplementary Data 3 for "Genetic and environmental risk factors for intracranial aneurysm and subarachnoid haemorrhage among patients with Autosomal Dominant Polycystic Kidney Disease"

### Sheet: Supplemetery Data 3
Supplementary Data 3 codes used to define phenotypes in the Genomics England cohort
Type	Description	SNOMED CT code	SNOMED CT term	ICD-10 code	ICD-10 term	HPO code
Aneurysm diagnosis	Cerebral aneurysm, nonruptured	128609009	Intracranial aneurysm	I67.1	Cerebral aneurysm, nonruptured
Aneurysm diagnosis	Cerebral berry aneurysm	54002007	Saccular aneurysm	I67.1	Cerebral aneurysm, nonruptured
Aneurysm procedure	Clipping of aneurysm of cerebral artery	230898002	Clipping of aneurysm of intracranial artery
Aneurysm procedure	Ligation of aneurysm of cerebral artery NEC	230899005	Ligation of intracranial aneurysm
Aneurysm procedure	Obliteration of aneurysm of cerebral artery NEC	450503001	Obliteration of aneurysm of cerebral artery
Aneurysm procedure	Other specified operations on aneurysm of cerebral artery	265500000	Operations on aneurysm of cerebral artery or circle of Willis
Aneurysm procedure	Percutaneous transluminal intrasaccular ellipsoid braided-wire assisted embolisation of cerebral aneurysm	702620004	Percutaneous transluminal intrasaccular ellipsoid braided wire assisted embolization of cerebral aneurysm using fluoroscopic guidance with contrast
Aneurysm procedure	Fluoroscopy guided percutaneous balloon assisted coil embolisation of cerebral aneurysm	432691003	Embolization of cerebral aneurysm using fluoroscopic guidance with contrast
Aneurysm procedure	Fluoroscopy guided percutaneous embolisation of aneurysm of great cerebral vein of Galen	443081003	Percutaneous embolization of aneurysm of great cerebral vein of Galen using fluoroscopic guidance with contrast
Aneurysm procedure	Fluoroscopy guided percutaneous transluminal coil embolisation of cerebral aneurysm	439015006	Fluoroscopy guided percutaneous transluminal coil embolisation of cerebral aneurysm
Aneurysm procedure	Fluoroscopy guided percutaneous transluminal flow diverter embolisation of aneurysm of cerebral artery	718310000	Fluoroscopy guided percutaneous transluminal flow diverter embolisation of aneurysm of cerebral artery
Aneurysm procedure	Fluoroscopy guided percutaneous transluminal stent assisted coil embolisation of cerebral aneurysm	443269005	Percutaneous stent assisted coil embolization of cerebral aneurysm using fluoroscopic guidance with contrast
SAH diagnosis	Subarachnoid haemorrhage from carotid siphon and bifurcation	21454007	Subarachnoid hemorrhage	I60.0	Subarachnoid haemorrhage from carotid siphon and bifurcation
SAH diagnosis	Subarachnoid haemorrhage from middle cerebral artery	21454007	Subarachnoid hemorrhage	I60.1	Subarachnoid haemorrhage from middle cerebral artery
SAH diagnosis	Subarachnoid haemorrhage from anterior communicating artery	21454007	Subarachnoid hemorrhage	I60.2	Subarachnoid haemorrhage from anterior communicating artery
SAH diagnosis	Subarachnoid haemorrhage from posterior communicating artery	21454007	Subarachnoid hemorrhage	I60.3	Subarachnoid haemorrhage from posterior communicating artery
SAH diagnosis	Subarachnoid haemorrhage from basilar artery	21454007	Subarachnoid hemorrhage	I60.4	Subarachnoid haemorrhage from basilar artery
SAH diagnosis	Subarachnoid haemorrhage from vertebral artery	21454007	Subarachnoid hemorrhage	I60.5	Subarachnoid haemorrhage from vertebral artery
SAH diagnosis	Subarachnoid haemorrhage from other intracranial arteries	21454007	Subarachnoid hemorrhage	I60.6	Subarachnoid haemorrhage from other intracranial arteries
SAH diagnosis	Subarachnoid haemorrhage from intracranial artery, unspecified	21454007	Subarachnoid hemorrhage	I60.7	Subarachnoid haemorrhage from intracranial artery, unspecified
SAH diagnosis	Other subarachnoid haemorrhage	21454007	Subarachnoid hemorrhage	I60.8	Other subarachnoid haemorrhage
SAH diagnosis	Subarachnoid haemorrhage, unspecified	21454007	Subarachnoid hemorrhage	I60.9	Subarachnoid haemorrhage, unspecified
MRI or MRA procedure	Diffusion weighted MRI of brain	431999000	Diffusion weighted MRI of brain
MRI or MRA procedure	MRI angiography of head with contrast	702727006	Magnetic resonance angiography of head and neck with contrast
MRI or MRA procedure	MRI cerebral perfusion study	419059006	MRI cerebral perfusion study
MRI or MRA procedure	MRI for measurement of brain volume	698354004	MRI for measurement of brain volume
MRI or MRA procedure	MRI guided brain marking	431402006	MRI guided brain marking
MRI or MRA procedure	MRI of IAM with contrast	431625000	MRI of internal auditory meatus with contrast
MRI or MRA procedure	MRI of brain of fetus	443232007	MRI of brain of fetus
MRI or MRA procedure	MRI of head	241601008	MRI of head
MRI or MRA procedure	MRI of head for radiotherapy planning	432022004	MRI of head for radiotherapy planning
MRI or MRA procedure	MRI of head for stereotactic planning
MRI or MRA procedure	MRI of head with contrast	432874000	MRI of head with contrast
MRI or MRA procedure	MRI of internal auditory meatus	241606003	MRI of internal auditory meatus
MRI or MRA procedure	MRI of nasal sinuses with contrast	432368007	MRI of nasal sinuses with contrast
MRI or MRA procedure	MRI of orbit with contrast	433133005	MRI of orbit with contrast
MRI or MRA procedure	MRI of paranasal sinuses	241609005	MRI of paranasal sinuses
MRI or MRA procedure	MRI of pituitary fossa	241605004	MRI of pituitary fossa
MRI or MRA procedure	MRI of pituitary fossa with contrast	433132000	MRI of pituitary fossa with contrast
MRI or MRA procedure	MRI venography of cerebral veins	17891000087102	Magnetic resonance venography of intracranial veins with contrast
MRI or MRA procedure	MRI venography of intracranial veins	17891000087102	Magnetic resonance venography of intracranial veins with contrast
MRI or MRA procedure	Magnetic resonance angiography of vascular structure of head	417936006	Magnetic resonance angiography of vascular structure of head
MRI or MRA procedure	Magnetic resonance imaging for measurement of brain volume with contrast	698355003	Magnetic resonance imaging for measurement of brain volume with contrast
MRI or MRA procedure	Magnetic resonance imaging of craniofacial structure	438834000	MRI of craniofacial structure
MRI or MRA procedure	Magnetic resonance imaging of orbit	30957007	Magnetic resonance imaging of orbit
MRI or MRA procedure	Magnetic resonance imaging of temporomandibular joint
Renal diagnosis	Cystic kidney disease	722223000	Renal cyst	Q61	Cystic kidney disease
Smoking and tobacco	Smoker	77176002	Smoker	Z72.0	Tobacco use
Smoking and tobacco	Other specified smoking cessation therapy	280831000000107	Other specified smoking cessation therapy
Smoking and tobacco	Mental and behavioural disorders due to use of tobacco Dependence syndrome	89765005	Tobacco dependence syndrome	F17.2	Mental and behavioural disorders due to use of tobacco, dependence syndrome
Smoking and tobacco	Mental and behavioural disorders due to use of tobacco Harmful use	1345156008	Harmful pattern of use of tobacco	F17.1	Mental and behavioural disorders due to use of tobacco, harmful use
Diabetes	Diabetes mellitus	73211009	Diabetes mellitus	E10-E14	Diabetes mellitus	HP:0000819
Lipids	Dyslipidaemia	370992007	Dyslipidemia	E78.5	Hyperlipidaemia, unspecified
Lipids	Hypercholesterolaemia	13644009	Hypercholesterolemia	E78.0	Pure hypercholesterolaemia
Lipids	Primary hypercholesterolaemia	238076009	Primary hypercholesterolemia	E78.0	Pure hypercholesterolaemia
Lipids	Pure hypercholesterolaemia	267432004	Pure hypercholesterolemia	E78.0	Pure hypercholesterolaemia
ESKF: dialysis care/complication	Care involving dialysis			Z49	Care involving dialysis
ESKF: dialysis care/complication	Fluoroscopy guided peritoneal dialysis catheter procedure	703094009	Fluoroscopy guided peritoneal dialysis catheter procedure
ESKF: dialysis care/complication	Accidental cut, puncture, perforation or hemorrhage during kidney dialysis	216878005	Accidental cut, puncture, perforation or hemorrhage during kidney dialysis
ESKF: dialysis care/complication	Bloodstained peritoneal dialysis effluent	236556004	Bloodstained peritoneal dialysis effluent
ESKF: dialysis care/complication	Complication of dialysis	19765000	Complication of dialysis
ESKF: dialysis care/complication	Complication of hemodialysis	85223007	Complication of hemodialysis
ESKF: dialysis care/complication	Complication of peritoneal dialysis	33461007	Complication of peritoneal dialysis
ESKF: dialysis care/complication	Complication of renal dialysis	33603003	Complication of renal dialysis
ESKF: dialysis care/complication	Dialysis care	385971003	Dialysis care
ESKF: dialysis care/complication	Dialysis care assessment	385970002	Dialysis care assessment
ESKF: dialysis care/complication	Dialysis dementia	9345005	Dialysis dementia
ESKF: dialysis care/complication	During kidney dialysis or other perfusion			Y60.2	During kidney dialysis or other perfusion
ESKF: dialysis care/complication	During kidney dialysis or other perfusion			Y62.2	During kidney dialysis or other perfusion
ESKF: dialysis care/complication	During kidney dialysis or other perfusion			Y61.2	During kidney dialysis or other perfusion
ESKF: dialysis care/complication	Hemodialysis care	718330001	Hemodialysis care
ESKF: dialysis care/complication	Hemodialysis care assessment	718331002	Hemodialysis care assessment
ESKF: dialysis care/complication	Hemodialysis care management	718019005	Hemodialysis care management
ESKF: dialysis care/complication	Hemodialysis-associated amyloidosis	32599008	Hemodialysis-associated amyloidosis
ESKF: dialysis care/complication	Hemodialysis-associated hypotension	408667000	Hemodialysis-associated hypotension
ESKF: dialysis care/complication	Hemodialysis-associated pruritus	403733004	Hemodialysis-associated pruritus
ESKF: dialysis care/complication	Hemodialysis-associated pseudoporphyria	403732009	Hemodialysis-associated pseudoporphyria
ESKF: dialysis care/complication	Inadequate hemodialysis	702635003	Inadequate hemodialysis
ESKF: dialysis care/complication	Inadequate peritoneal dialysis	702634004	Inadequate peritoneal dialysis
ESKF: dialysis care/complication	Management of peritoneal dialysis	710071003	Management of peritoneal dialysis
ESKF: dialysis care/complication	Osteonecrosis due to and following renal dialysis	724612006	Osteonecrosis due to and following renal dialysis
ESKF: dialysis care/complication	Peritoneal dialysis care	718308002	Peritoneal dialysis care
ESKF: dialysis care/complication	Peritoneal dialysis education	66402002	Peritoneal dialysis education
ESKF: dialysis care/complication	Peritoneal dialysis leakage	404813001	Peritoneal dialysis leakage
ESKF: dialysis/RRT	Automated peritoneal dialysis
ESKF: dialysis/RRT	Automated peritoneal dialysis	428648006	Automated peritoneal dialysis
ESKF: dialysis/RRT	Chronic peritoneal dialysis	225230008	Chronic peritoneal dialysis
ESKF: dialysis/RRT	Continuous ambulatory peritoneal dialysis
ESKF: dialysis/RRT	Continuous ambulatory peritoneal dialysis	238318009	Continuous ambulatory peritoneal dialysis
ESKF: dialysis/RRT	Continuous arteriovenous hemodialysis	233579007	Continuous arteriovenous hemodialysis
ESKF: dialysis/RRT	Continuous cycling peritoneal dialysis	238319001	Continuous cycling peritoneal dialysis
ESKF: dialysis/RRT	Continuous hemodialysis	233578004	Continuous hemodialysis
ESKF: dialysis/RRT	Dependence on renal dialysis			Z99.2	Dependence on renal dialysis
ESKF: dialysis/RRT	Extracorporeal albumin haemodialysis
ESKF: dialysis/RRT	Haemodialysis NEC
ESKF: dialysis/RRT	Haemofiltration
ESKF: dialysis/RRT	Haemoperfusion
ESKF: dialysis/RRT	Hemodialysis	302497006	Hemodialysis
ESKF: dialysis/RRT	Initial hemodialysis	57274006	Initial hemodialysis
ESKF: dialysis/RRT	Intermittent hemodialysis	233575001	Intermittent hemodialysis
ESKF: dialysis/RRT	Intermittent peritoneal dialysis	238321006	Intermittent peritoneal dialysis
ESKF: dialysis/RRT	Maintenance hemodialysis	708931003	Maintenance hemodialysis
ESKF: dialysis/RRT	Peritoneal dialysis	71192002	Peritoneal dialysis
ESKF: dialysis/RRT	Peritoneal dialysis NEC
ESKF: dialysis/RRT	Renal dialysis
ESKF: dialysis/RRT	Renal dialysis	265764009	Renal dialysis
ESKF: dialysis/RRT	Stab peritoneal dialysis	225231007	Stab peritoneal dialysis
ESKF: dialysis/RRT	Stabilizing hemodialysis	11932001	Stabilizing hemodialysis
ESKF: dialysis/RRT	Tidal peritoneal dialysis	238322004	Tidal peritoneal dialysis
ESKF: dialysis/RRT	Kidney dialysis			Y84.1	Kidney dialysis
ESKF: end-stage kidney failure diagnosis	Anemia in end stage renal disease	707324008	Anemia in end stage renal disease
ESKF: end-stage kidney failure diagnosis	End stage renal disease due to benign hypertension	712487000	End stage renal disease due to benign hypertension
ESKF: end-stage kidney failure diagnosis	End stage renal disease due to hypertension	111411000119103	End stage renal disease due to hypertension
ESKF: end-stage kidney failure diagnosis	End stage renal disease on dialysis due to hypertension	153891000119101	End stage renal disease on dialysis due to hypertension
ESKF: end-stage kidney failure diagnosis	End stage renal disease on dialysis due to type 1 diabetes mellitus	90771000119100	End stage renal disease on dialysis due to type 1 diabetes mellitus
ESKF: end-stage kidney failure diagnosis	End stage renal disease on dialysis due to type 2 diabetes mellitus	90791000119104	End stage renal disease on dialysis due to type 2 diabetes mellitus
ESKF: end-stage kidney failure diagnosis	End stage renal failure on dialysis	236435004	End stage renal failure on dialysis
ESKF: end-stage kidney failure diagnosis	End-stage renal disease	46177005	End-stage renal disease
ESKF: end-stage kidney failure diagnosis	Hyperparathyroidism due to end stage renal disease on dialysis	16218721000119107	Hyperparathyroidism due to end stage renal disease on dialysis
ESKF: end-stage kidney failure diagnosis	Hypertension concurrent and due to end stage renal disease on dialysis	704667004	Hypertension concurrent and due to end stage renal disease on dialysis
ESKF: end-stage kidney failure diagnosis	Hypertension concurrent and due to end stage renal disease on dialysis due to type 1 diabetes mellitus	128001000119105	Hypertension concurrent and due to end stage renal disease on dialysis due to type 1 diabetes mellitus
ESKF: end-stage kidney failure diagnosis	Hypertension concurrent and due to end stage renal disease on dialysis due to type 2 diabetes mellitus	127991000119101	Hypertension concurrent and due to end stage renal disease on dialysis due to type 2 diabetes mellitus
ESKF: end-stage kidney failure diagnosis	Malignant hypertensive end stage renal disease	285841000119104	Malignant hypertensive end stage renal disease
ESKF: end-stage kidney failure diagnosis	Malignant hypertensive end stage renal disease on dialysis	286371000119107	Malignant hypertensive end stage renal disease on dialysis
ESKF: end-stage kidney failure diagnosis	Assessment using POS-S Renal (Palliative care Outcome Scale symptom list for end-stage renal disease)	761867005	Assessment using POS-S Renal (Palliative care Outcome Scale symptom list for end-stage renal disease)
ESKF: kidney transplant follow-up/complication	Structure of transplanted kidney	70948008	Structure of transplanted kidney
ESKF: kidney transplant follow-up/complication	Accelerated rejection of renal transplant	236572007	Accelerated rejection of renal transplant
ESKF: kidney transplant follow-up/complication	Kidney transplant failure and rejection			T86.1	Kidney transplant failure and rejection
ESKF: kidney transplant follow-up/complication	Kidney transplant failure and rejection	213150003	Kidney transplant failure and rejection
ESKF: kidney transplant follow-up/complication	Renal transplant rejection	236570004	Renal transplant rejection
ESKF: kidney transplant follow-up/complication	Renal tubulo-interstitial disorders in transplant rejection			N16.5	Renal tubulo-interstitial disorders in transplant rejection
ESKF: kidney transplant follow-up/complication	Disorder of transplanted kidney	58797008	Disorder of transplanted kidney
ESKF: kidney transplant follow-up/complication	Exploration of renal transplant	175948009	Exploration of renal transplant
ESKF: kidney transplant follow-up/complication	Exploration of transplanted kidney
ESKF: kidney transplant follow-up/complication	Post-transplantation of kidney examination - recipient
ESKF: kidney transplant follow-up/complication	Renal transplant arteriogram	241249008	Renal transplant arteriogram
ESKF: kidney transplant follow-up/complication	Renal transplant venogram	241250008	Renal transplant venogram
ESKF: kidney transplant follow-up/complication	Renal transplant venous sampling	241251007	Renal transplant venous sampling
ESKF: kidney transplant follow-up/complication	Transplant renal artery stenosis	713825007	Transplant renal artery stenosis
ESKF: kidney transplant follow-up/complication	Transplant renal vein thrombosis	234046009	Transplant renal vein thrombosis
ESKF: kidney transplant/status	Allotransplantation of kidney from beating heart cadaver	711411006	Allotransplantation of kidney from beating heart cadaver
ESKF: kidney transplant/status	Allotransplantation of kidney from cadaver NEC
ESKF: kidney transplant/status	Allotransplantation of kidney from cadaver heart beating
ESKF: kidney transplant/status	Allotransplantation of kidney from cadaver heart non-beating
ESKF: kidney transplant/status	Allotransplantation of kidney from live donor
ESKF: kidney transplant/status	Allotransplantation of kidney from non-beating heart cadaver	711413009	Allotransplantation of kidney from non-beating heart cadaver
ESKF: kidney transplant/status	Allotransplantation of left kidney	765478004	Allotransplantation of left kidney
ESKF: kidney transplant/status	Allotransplantation of right kidney	765479007	Allotransplantation of right kidney
ESKF: kidney transplant/status	Cadaveric renal transplant	175902000	Cadaveric renal transplant
ESKF: kidney transplant/status	Failed renal transplant	236583003	Failed renal transplant
ESKF: kidney transplant/status	Kidney transplant status			Z94.0	Kidney transplant status
ESKF: kidney transplant/status	Live donor renal transplant	175901007	Live donor renal transplant
ESKF: kidney transplant/status	Other specified interventions associated with transplantation of kidney
ESKF: kidney transplant/status	Other specified transplantation of kidney
ESKF: kidney transplant/status	Transplant of kidney	70536003	Transplant of kidney
ESKF: kidney transplant/status	Transplantation of kidney
ESKF: kidney transplant/status	Transplanted kidney present	737295003	Transplanted kidney present
ESKF: kidney transplant/status	Unspecified interventions associated with transplantation of kidney
ESKF: kidney transplant/status	Unspecified transplantation of kidney
ESKF: kidney transplant/status	Xenograft renal transplant	236138007	Xenograft renal transplant
ESKF: kidney transplant/status	Fluoroscopic angiography of renal transplant	419139005	Fluoroscopic angiography of renal transplant
ESKF: nephrectomy procedure	Bilateral nephrectomy
ESKF: nephrectomy procedure	Bilateral total nephrectomy	1866009	Bilateral total nephrectomy
ESKF: nephrectomy procedure	Laparoscopic bilateral total nephrectomy	698869007	Laparoscopic bilateral total nephrectomy
ESKF: other/review	Hemodiafiltration	233586004	Hemodiafiltration
HPO, Human Phenotype Ontology; ICD-10, International Classification of Diseases 10th Revision; MRA, magnetic resonance angiography; MRI, magnetic resonance imaging; SAH, subarachnoid haemorrhage; SNOMED CT, Systematized Nomenclature of Medicine Clinical Terms.
